# Third places visits and well-being: insights from longitudinal passive sensing data

**DOI:** 10.64898/2026.03.12.26348188

**Authors:** Yu Fang, Kevin Saulnier, Jennifer Cleary, Zhenke Wu, Amy Bohnert, Srijan Sen

## Abstract

Spending time in locations outside the home and workplace (termed “third places”), has been linked to better mental health. However, studies to date have typically been cross-sectional, based on self-reported location data and employed small sample sizes, limiting their ability to assess the presence and nature of the association between third places and mental health. To overcome these limitations, we collected 18,795 person-days of objective SensorKit location data passively from a national cohort of 410 first-year medical residents across the United States, to assess visits to third places and their associations with mood and depression over the course of one year. On average, participants visited 3.3 unique locations per day (SD=1.7) and spent 17.9% of their time at third places (SD = 26.5%). Within individuals, both a higher percentage of time spent at third places (B=0.013 [per 10% increase], p<0.001) and a greater number of unique locations visited (B=0.032, p<0.001) were associated with better mood later that same day, independent of the time spent at work. These associations were partially mediated by step counts and outdoor light exposure jointly (19.2% and 27.6%). Reverse-direction associations were observed, with better mood on one day predicting both more time spent at third places (B=0.052, *p*<0.001) and more unique locations visited (B=0.032, *p*<0.001) the following day. Between subjects, depressed subjects spent less percentage of time at third places (12.3% vs. 21.2%, t=-3.7, *p*<0.001) and visited fewer unique places per day (2.9 vs. 3.4, t = –3.8, *p*<0.001) compared to non-depressed subjects. These findings demonstrate the relationship between visiting third places and well-being, and suggest that interventions and policies aimed at encouraging third places visits have the potential to improve mental health.
