## Supplementary material for "Third places visits and well-being: insights from longitudinal passive sensing data": Tables S2, S3

### Sheet: Table S2
Table S2. The associations between third places visits (excluding records from midnight to 6am) and same day mood. The predictors include: A) percentage of time spent in third places; B) number of unique places visited; C) both percentage of time spent in third places and number of unique places visited; and D) categorical variables representing “No third places” (0% of time in third places), “Al…
			Model 1a			Model 2b			Model 3c
			mood			mood			mood
	A.	Predictors	Estimates	CI	p	Estimates	CI	p	Estimates	CI	p
		% Time Spent in Third Places, between-subjects (per 10%)	0.072	0.024 – 0.120	0.003	0.056	0.008 – 0.104	0.022	0.056	0.003 – 0.108	0.037
		% Time Spent in Third Places, within-subjects (per 10%)	0.037	0.031 – 0.044	<0.001	0.021	0.014 – 0.029	<0.001	0.008	-0.002 – 0.019	0.12
		% Time Spent at Work (per 10%)				-0.028	-0.034 – -0.021	<0.001	-0.022	-0.031 – -0.012	<0.001
	B.	Predictors	Estimates	CI	p	Estimates	CI	p	Estimates	CI	p
		#N Unique Places Visited, between-subjects	0.128	0.042 – 0.215	0.004	0.109	0.022 – 0.196	0.014	0.134	0.040 – 0.228	0.005
		#N Unique Places Visited, within-subjects	0.058	0.047 – 0.069	<0.001	0.040	0.029 – 0.051	<0.001	0.034	0.020 – 0.049	<0.001
		% Time Spent at Work (per 10%)				-0.032	-0.038 – -0.026	<0.001	-0.023	-0.031 – -0.015	<0.001
	C.	Predictors				Estimates	CI	p
		% Time Spent in Third Places, between-subjects (per 10%)				0.032	-0.027 – 0.091	0.293
		% Time Spent in Third Places, within-subjects (per 10%)				0.013	0.005 – 0.021	0.002
		#N Unique Places Visited, between-subjects				0.078	-0.029 – 0.185	0.151
		#N Unique Places Visited, within-subjects				0.032	0.020 – 0.045	<0.001
		% Time Spent at Work (per 10%)				-0.027	-0.034 – -0.020	<0.001
	D.	Predictors				Estimates	CI	p
		All third places vs. Some third places				0.187	0.105 – 0.269	<0.001
		None third places vs. Some third places				-0.119	-0.159 – -0.079	<0.001
		% Time Spent at Work (per 10%)				-0.027	-0.034 – -0.021	<0.001
	aModel 1: Adjusted for baseline average daily mood, previous day mood, sex, medical specialty, weekend/weekday; N subjects = 408, N observations = 18725
	bModel 2: Model 1 plus %Time spent at workplace; N subjects = 408, N observations = 18725
	cModel 3: Model 2 excluding days with 0% or 100% time at third places; N subjects = 403, N observations = 11207

### Sheet: Table S3
Table S3. The associations between previous day mood and third places visits (excluding records from midnight to 6am), including percent of time spent in third places (left and middle columns) and number of unique places visited (right column).
		% Time Spent in Third Placesa			% Time Spent in Third Placesb			#N Unique Places Visiteda
	Predictors	Estimates	CI	p	Estimates	CI	p	Estimates	CI	p
	Previous Day Mood, between-subjects	0.017	-0.017 – 0.051	0.32	-0.004	-0.042 – 0.033	0.82	0.034	0.002 – 0.066	0.039
	Previous Day Mood, within-subjects	0.049	0.039 – 0.060	<0.001	0.037	0.022 – 0.052	<0.001	0.034	0.023 – 0.045	<0.001
	a Adjusted for sex, medical specialty, weekend/weekday; N subjects = 408, N observations = 18725
	b Same covariates as a, and excluding days with 0% or 100% time at third places; N subjects = 403, N observations = 11207
